# A proteomics workflow reveals predictive autoantigens in idiopathic pulmonary fibrosis

**DOI:** 10.1101/2021.02.17.21251826

**Authors:** Gabriela Leuschner, Christoph H. Mayr, Meshal Ansari, Benjamin Seeliger, Marion Frankenberger, Nikolaus Kneidinger, Rudolf A. Hatz, Anne Hilgendorff, Antje Prasse, Jürgen Behr, Matthias Mann, Herbert B. Schiller

## Abstract

**Rationale:** The diagnosis of idiopathic pulmonary fibrosis (IPF) requires exclusion of known underlying autoimmunity, as present in interstitial lung diseases associated with connective tissue diseases (CTD-ILD). However, autoantibodies of unknown significance have been repeatedly detected in IPF patients.

**Objectives:** We aimed to characterize autoreactivities in IPF patients beyond clinically established autoimmune panels by establishing an unbiased assay for de novo discovery of autoantigens in different forms of ILD and healthy controls.

**Methods:** We developed the proteomic Differential Antigen Capture (DAC) assay, capturing patient antibodies from plasma, followed by affinity purification of lung proteins coupled to mass spectrometry. Plasma antibodies from patients with IPF (n=35), CTD-ILD (n=24) and age-matched controls (n=32) were analyzed and validated in an independent cohort (IPF: n=40; CTD-ILD: n=20). Plasma antibody binding profiles were associated with clinical meta-data including diagnosis, lung function and transplant free survival.

**Measurements and Main Results:** We identified 586 putative autoantigens in both study cohorts with a broad heterogeneity among disease entities and cohorts. The prevalence of autoantibodies was higher in IPF compared to CTD-ILD. We identified a predictive autoimmune signature that was significantly associated with reduced transplant free survival in IPF. In particular, presence of autoantibodies to Thrombospondin 1 (THBS1) was associated with a significantly reduced survival in patients with IPF (p=0.002), independent of the study cohort, suggesting clinical relevance as predictive biomarker.

**Conclusions:** Unbiased proteomic profiling reveals that the overall prevalence of autoantibodies is similar in IPF and CTD-ILD patients and identifies novel IPF specific autoantigens associated with patient survival.
