## Supplementary material for "A proteomics workflow reveals predictive autoantigens in idiopathic pulmonary fibrosis": Table S3_Venn Diagram loadings

### Sheet: venn_result18821 NEW SCORE ANTI
Groups of the Venn Diagram	amount of proteins in the group	proteins
CTD HAN CTD MUC IPF HAN IPF MUC	17	LMAN1
CTD HAN CTD MUC IPF HAN IPF MUC		CD59
CTD HAN CTD MUC IPF HAN IPF MUC		UNQ172;FCN3
CTD HAN CTD MUC IPF HAN IPF MUC		FABP5
CTD HAN CTD MUC IPF HAN IPF MUC		SERPINA1
CTD HAN CTD MUC IPF HAN IPF MUC		NACA;hCG_2016482
CTD HAN CTD MUC IPF HAN IPF MUC		hCG_1994130;RPS15A
CTD HAN CTD MUC IPF HAN IPF MUC		RPL22
CTD HAN CTD MUC IPF HAN IPF MUC		HSD17B12
CTD HAN CTD MUC IPF HAN IPF MUC		HK1
CTD HAN CTD MUC IPF HAN IPF MUC		LIMS1
CTD HAN CTD MUC IPF HAN IPF MUC		GPX1
CTD HAN CTD MUC IPF HAN IPF MUC		HIST1H1C
CTD HAN CTD MUC IPF HAN IPF MUC		RUVBL2
CTD HAN CTD MUC IPF HAN IPF MUC		RPS24
CTD HAN CTD MUC IPF HAN IPF MUC		TUBB1
CTD HAN CTD MUC IPF HAN IPF MUC		CCT7
CTD MUC IPF HAN IPF MUC	25	C4B
CTD MUC IPF HAN IPF MUC		HSD17B10
CTD MUC IPF HAN IPF MUC		TLN1
CTD MUC IPF HAN IPF MUC		ILF2
CTD MUC IPF HAN IPF MUC		CD5L
CTD MUC IPF HAN IPF MUC		PRPF19
CTD MUC IPF HAN IPF MUC		HYOU1
CTD MUC IPF HAN IPF MUC		PARVA
CTD MUC IPF HAN IPF MUC		SLC25A11
CTD MUC IPF HAN IPF MUC		PGAM1;hCG_2015269
CTD MUC IPF HAN IPF MUC		THBS1
CTD MUC IPF HAN IPF MUC		LTBP1
CTD MUC IPF HAN IPF MUC		AKR1C1;AKR1C2
CTD MUC IPF HAN IPF MUC		SAR1A;SARA1;SAR1B
CTD MUC IPF HAN IPF MUC		PGM1
CTD MUC IPF HAN IPF MUC		STAT3
CTD MUC IPF HAN IPF MUC		F2
CTD MUC IPF HAN IPF MUC		RPL13A;RPL13a
CTD MUC IPF HAN IPF MUC		TPM1
CTD MUC IPF HAN IPF MUC		CALD1
CTD MUC IPF HAN IPF MUC		HEL-S-112;PDLIM1
CTD MUC IPF HAN IPF MUC		TMSB4X
CTD MUC IPF HAN IPF MUC		RPLP2
CTD MUC IPF HAN IPF MUC		PZP
CTD MUC IPF HAN IPF MUC		PSMB8;PSM8
CTD HAN CTD MUC IPF MUC	6	MYL12A
CTD HAN CTD MUC IPF MUC		PCBP2;PCBP3
CTD HAN CTD MUC IPF MUC		RTCB
CTD HAN CTD MUC IPF MUC		IFI16
CTD HAN CTD MUC IPF MUC		MPO
CTD HAN CTD MUC IPF MUC		TWF2
CTD HAN CTD MUC IPF HAN	4	APOE
CTD HAN CTD MUC IPF HAN		RPA2
CTD HAN CTD MUC IPF HAN		RPA1
CTD HAN CTD MUC IPF HAN		RPA3
CTD HAN IPF HAN IPF MUC	10	HSPA6;HSPA7
CTD HAN IPF HAN IPF MUC		PSAP
CTD HAN IPF HAN IPF MUC		RPL35
CTD HAN IPF HAN IPF MUC		RBPJ;RBPSUH
CTD HAN IPF HAN IPF MUC		SLC25A5
CTD HAN IPF HAN IPF MUC		ARPC1B
CTD HAN IPF HAN IPF MUC		MNDA
CTD HAN IPF HAN IPF MUC		TTN
CTD HAN IPF HAN IPF MUC		ZYX
CTD HAN IPF HAN IPF MUC		HBA2
CTD MUC IPF MUC	82	PSMA2
CTD MUC IPF MUC		LPP
CTD MUC IPF MUC		PFKP
CTD MUC IPF MUC		QARS
CTD MUC IPF MUC		SLC25A3
CTD MUC IPF MUC		GP1BA
CTD MUC IPF MUC		TUBA4A
CTD MUC IPF MUC		MFAP4
CTD MUC IPF MUC		EPB41
CTD MUC IPF MUC		MYH14
CTD MUC IPF MUC		TUBB2A
CTD MUC IPF MUC		HEL-S-114;TXNL1
CTD MUC IPF MUC		SPTAN1;DKFZp564P0562
CTD MUC IPF MUC		ACOT13
CTD MUC IPF MUC		SFPQ
CTD MUC IPF MUC		UGDH
CTD MUC IPF MUC		LGMN
CTD MUC IPF MUC		HIST2H3A
CTD MUC IPF MUC		RPL21
CTD MUC IPF MUC		LRP1
CTD MUC IPF MUC		GP1BB
CTD MUC IPF MUC		SLC25A4
CTD MUC IPF MUC		CTTN;EMS1
CTD MUC IPF MUC		HEL-S-43;S100A11
CTD MUC IPF MUC		DKFZp686J1372;TPM3
CTD MUC IPF MUC		HEL-S-108;TPM4
CTD MUC IPF MUC		SERPINB6
CTD MUC IPF MUC		PDHA1;PDHA1/LOC79064
CTD MUC IPF MUC		EML4
CTD MUC IPF MUC		HADH
CTD MUC IPF MUC		MYH9
CTD MUC IPF MUC		ACSL1
CTD MUC IPF MUC		hCG_2032701;STT3A
CTD MUC IPF MUC		TUBA1C
CTD MUC IPF MUC		NEXN
CTD MUC IPF MUC		PLEC
CTD MUC IPF MUC		DYNC1H1
CTD MUC IPF MUC		DBN1
CTD MUC IPF MUC		GSPT1;GSPT2
CTD MUC IPF MUC		KNG1
CTD MUC IPF MUC		RSU1
CTD MUC IPF MUC		PFKL
CTD MUC IPF MUC		RPL23
CTD MUC IPF MUC		ETFA
CTD MUC IPF MUC		MTHFD1
CTD MUC IPF MUC		VASP
CTD MUC IPF MUC		HIST2H3PS2
CTD MUC IPF MUC		HEL-S-29;HEL-211;CKB
CTD MUC IPF MUC		DLST
CTD MUC IPF MUC		RPS27L
CTD MUC IPF MUC		CALM3;CALM2;CALM1
CTD MUC IPF MUC		PSMA7;hCG_41772;PSMA8
CTD MUC IPF MUC		UBE2D2;UBE2D3
CTD MUC IPF MUC		PABPC1
CTD MUC IPF MUC		CGI-38;TPPP3
CTD MUC IPF MUC		RAB1A
CTD MUC IPF MUC		ADH1C
CTD MUC IPF MUC		TUBB8
CTD MUC IPF MUC		GRHPR
CTD MUC IPF MUC		HNRNPUL2-BSCL2;HNRNPUL2
CTD MUC IPF MUC		RPL31
CTD MUC IPF MUC		MT2A;MT1X;MT1G
CTD MUC IPF MUC		MMRN1
CTD MUC IPF MUC		PSMB1
CTD MUC IPF MUC		AP3M1;DKFZp586G1518
CTD MUC IPF MUC		SFN
CTD MUC IPF MUC		KHDRBS1
CTD MUC IPF MUC		PROS1
CTD MUC IPF MUC		HIST1H3A
CTD MUC IPF MUC		VPS13C
CTD MUC IPF MUC		NAGK
CTD MUC IPF MUC		GNB2
CTD MUC IPF MUC		DKFZp686E1899;TMOD3
CTD MUC IPF MUC		TRIM25
CTD MUC IPF MUC		AP2A2
CTD MUC IPF MUC		NPEPPS;NPEPPSL1
CTD MUC IPF MUC		FDPS
CTD MUC IPF MUC		HEL-S-14;CNN1
CTD MUC IPF MUC		KARS
CTD MUC IPF MUC		EFEMP1
CTD MUC IPF MUC		RAB7A
CTD MUC IPF MUC		PARP1
CTD MUC IPF HAN	5	HEL-S-62p;C3
CTD MUC IPF HAN		VWF
CTD MUC IPF HAN		PF4;PF4V1
CTD MUC IPF HAN		FHAD1
CTD MUC IPF HAN		CPN2
CTD HAN CTD MUC	4	AGO1;AGO4
CTD HAN CTD MUC		PARVB
CTD HAN CTD MUC		AARS
CTD HAN CTD MUC		TOP1
IPF HAN IPF MUC	18	HEL-S-78p;FGB
IPF HAN IPF MUC		NSF
IPF HAN IPF MUC		NGAL;LCN2
IPF HAN IPF MUC		APOC3
IPF HAN IPF MUC		FGA
IPF HAN IPF MUC		LBP
IPF HAN IPF MUC		CRP
IPF HAN IPF MUC		SEC31L1;SEC31A
IPF HAN IPF MUC		RAC1;hCG_20693;RAC3
IPF HAN IPF MUC		SNRPD3
IPF HAN IPF MUC		PRPS1
IPF HAN IPF MUC		APOA4
IPF HAN IPF MUC		RPS25
IPF HAN IPF MUC		PSMA6
IPF HAN IPF MUC		PSMA1;HEL-S-275
IPF HAN IPF MUC		RAB6A;RAB6B
IPF HAN IPF MUC		HINT1
IPF HAN IPF MUC		FGG;DKFZp779N0926
CTD HAN IPF MUC	8	DDOST
CTD HAN IPF MUC		ACLY;ACLY variant protein
CTD HAN IPF MUC		AHNAK
CTD HAN IPF MUC		HEL-S-70p;ATIC
CTD HAN IPF MUC		BAF53A;ACTL6A
CTD HAN IPF MUC		RUVBL1
CTD HAN IPF MUC		NANS;HEL-S-100
CTD HAN IPF MUC		TBL2
CTD HAN IPF HAN	5	CHMP2A
CTD HAN IPF HAN		TF
CTD HAN IPF HAN		SFTPC
CTD HAN IPF HAN		SNRPC
CTD HAN IPF HAN		SERPIND1
CTD MUC	49	HEL-S-100n;CCT2
CTD MUC		PPIL3
CTD MUC		PLEK
CTD MUC		ITGA2B
CTD MUC		CD9;BTCC-1
CTD MUC		RPL29
CTD MUC		PTPN11
CTD MUC		RALY
CTD MUC		PADI4
CTD MUC		GP9
CTD MUC		COX2;COII;MT-CO2;cox2
CTD MUC		PABPC4
CTD MUC		SSB
CTD MUC		TROVE2
CTD MUC		BIN2
CTD MUC		XRCC6
CTD MUC		SEC61A1;SEC61A2
CTD MUC		RPS6KA3;RPS6KA1
CTD MUC		FERMT3
CTD MUC		S100A2
CTD MUC		SFTPB
CTD MUC		POTEE;POTEKP
CTD MUC		TARS
CTD MUC		ARPC5
CTD MUC		SSSCA1
CTD MUC		SPP2
CTD MUC		FBLN1
CTD MUC		CBX3
CTD MUC		THY1
CTD MUC		AP1M1
CTD MUC		COL6A3
CTD MUC		CBX1
CTD MUC		XRCC5
CTD MUC		ELA2;ELANE
CTD MUC		HIST1H2AH;H2AFJ;HIST1H2AB;HIST1H2AK;HIST1H2AC;HIST1H2AJ;HIST3H2A;HIST1H2AD;HIST1H2AG
CTD MUC		DLAT
CTD MUC		HNRNPH2
CTD MUC		ANXA7
CTD MUC		COX7C
CTD MUC		SEC22B
CTD MUC		AP2S1
CTD MUC		TFRC
CTD MUC		C7
CTD MUC		HEL-S-273;TPM2b
CTD MUC		APRT
CTD MUC		TUBB4A
CTD MUC		GARS
CTD MUC		AGR2
CTD MUC		H2AFY
IPF MUC	279	SEC23A
IPF MUC		RPS17
IPF MUC		ITGAM
IPF MUC		EML2
IPF MUC		ACTR3
IPF MUC		PGM2
IPF MUC		ECHS1
IPF MUC		SLC4A1
IPF MUC		PRKCSH
IPF MUC		MYO1B
IPF MUC		COPB2
IPF MUC		BUB3
IPF MUC		BOLA2;BOLA2B
IPF MUC		AIFM1
IPF MUC		SEC24D
IPF MUC		ADD3
IPF MUC		DDB1
IPF MUC		C1R
IPF MUC		RPL19
IPF MUC		HEL-S-165mP;AKR1A1
IPF MUC		PRDX3
IPF MUC		CHCHD3
IPF MUC		NID1
IPF MUC		UGGT1
IPF MUC		PECAM1
IPF MUC		RECQL
IPF MUC		SOD2
IPF MUC		FAM62A;ESYT1
IPF MUC		LMNB1
IPF MUC		BPI;BPI
IPF MUC		ATP6V1B2
IPF MUC		PLCG2
IPF MUC		HEL-S-64p;GSS
IPF MUC		LGALS7
IPF MUC		SRSF7
IPF MUC		MAOB
IPF MUC		ECH1
IPF MUC		ATP5L
IPF MUC		EIF3C;EIF3CL
IPF MUC		LAMP1
IPF MUC		ATP5O
IPF MUC		CAND1
IPF MUC		PDLIM7
IPF MUC		S100A4
IPF MUC		VPS26A
IPF MUC		ANXA3
IPF MUC		IMPDH2
IPF MUC		PYGL
IPF MUC		EPB41L2
IPF MUC		LOC388524;RPSA
IPF MUC		OTUB1;DKFZp564E242
IPF MUC		IARS;DKFZp686L0869;DKFZp686L17145
IPF MUC		TMEM189-UBE2V1;UBE2V1;UBE2V2
IPF MUC		FAM21C;FAM21A
IPF MUC		C8B
IPF MUC		BLVRA
IPF MUC		RBBP9
IPF MUC		PRKAR2A
IPF MUC		SLC27A3
IPF MUC		SEC24C
IPF MUC		hCG_1993905;SULT1A1
IPF MUC		SERPINB9
IPF MUC		GBE1
IPF MUC		PAFAH1B1
IPF MUC		UBE2I
IPF MUC		PSMC2
IPF MUC		APEH
IPF MUC		HEL-S-124m;HSPA9
IPF MUC		EEF1D
IPF MUC		NPC2
IPF MUC		GSTK1;LOC51064
IPF MUC		VPS35;DKFZp686O2462
IPF MUC		ABHD14B;HEL-S-299
IPF MUC		DNPEP
IPF MUC		HEL-S-61;KIF5B;KIF5B-RET(NM_020630)_K23;R12;KIF5B-RET(NM_020975)_K23;R12;KIF5B-RET(NM_020630)_K24;R11;KIF5B-ALK;KIF5B-RET(NM_020630)_K22;R12;KIF5B-RET(NM_020975)_K22;R12;KIF5B-RET(NM_020630)_K15;R12;KIF5B-RET(NM_020975)_K15;R12;KIF5B-RET(NM_020630)_K16;R12;KIF5B-RET(NM_020975)_K16;R12;KIF5B-ALK_K17;A20;KIF5C;KIF5A
IPF MUC		GRB2
IPF MUC		HSPD1
IPF MUC		GNPDA1
IPF MUC		LTF;HEL110
IPF MUC		HEL-S-97n;PRDX4
IPF MUC		CA3;HEL-S-167mP
IPF MUC		PREP
IPF MUC		HSP90AB2P
IPF MUC		SERPING1
IPF MUC		RPLP1
IPF MUC		VPS29;DKFZp667O202
IPF MUC		FLNB;DKFZp686A1668
IPF MUC		HNRNPM;HNRPM;ORF
IPF MUC		GMPPA
IPF MUC		hCG_1988078;TYMP
IPF MUC		RPS12
IPF MUC		PRPF8
IPF MUC		PSMD6
IPF MUC		PSMD3
IPF MUC		EIF3B;EIF3S9
IPF MUC		PPP2R1A
IPF MUC		ERLIN2
IPF MUC		HSD17B11
IPF MUC		IDH2
IPF MUC		HSD17B4
IPF MUC		FCGR2C
IPF MUC		AP1B1
IPF MUC		NPM1
IPF MUC		HSPA12B
IPF MUC		RPS26;RPS26P11
IPF MUC		KRT16
IPF MUC		G6PD
IPF MUC		PTRF
IPF MUC		GPI
IPF MUC		EHD4
IPF MUC		COPZ1
IPF MUC		FBLN2
IPF MUC		SYNCRIP
IPF MUC		UQCRC1
IPF MUC		DDX48;EIF4A3
IPF MUC		CCT8
IPF MUC		CA1;HEL-S-11
IPF MUC		CPNE3
IPF MUC		SPTB
IPF MUC		SPTBN1
IPF MUC		GNA11
IPF MUC		PPP2R2A;PPP2R2D
IPF MUC		GMFG
IPF MUC		GDI1
IPF MUC		TXNRD1
IPF MUC		APMAP
IPF MUC		HSPA4;HEL-S-5a;HS24/p52
IPF MUC		PTGES3
IPF MUC		RHOC;hCG_2043376
IPF MUC		SARS
IPF MUC		CS
IPF MUC		AKR1B1
IPF MUC		PSMB4
IPF MUC		SPTA1
IPF MUC		ANK1
IPF MUC		FLNC
IPF MUC		DKFZp686A01173;MYO1D
IPF MUC		CCT3
IPF MUC		RPL32
IPF MUC		CTSA;PPGB
IPF MUC		ACTR1A
IPF MUC		FCGBP
IPF MUC		DNM2
IPF MUC		TECR
IPF MUC		DHX15
IPF MUC		CMPK;CMPK1
IPF MUC		HP1BP3
IPF MUC		ARPC3
IPF MUC		H3F3B;H3F3A;HIST3H3
IPF MUC		SNX3
IPF MUC		PKM2;PKM
IPF MUC		MGST1
IPF MUC		AP2B1;DKFZp781K0743
IPF MUC		PTPN6
IPF MUC		ASAH1
IPF MUC		DNCL1;DYNLL1;DYNLL2
IPF MUC		ERP44
IPF MUC		OLA1;PTD004
IPF MUC		C21orf33
IPF MUC		KRT17
IPF MUC		PTGR1;LTB4DH
IPF MUC		RPS21
IPF MUC		PA2G4
IPF MUC		ATP1A1
IPF MUC		CORO1B
IPF MUC		KLKB1
IPF MUC		DDX17
IPF MUC		HEL57;SERPINB1
IPF MUC		HEL-S-54e;PHB
IPF MUC		SBDS
IPF MUC		ARCN1;DKFZp686M09245
IPF MUC		CCT4
IPF MUC		SPCS3
IPF MUC		DDX3X;DDX3Y
IPF MUC		PSMD1
IPF MUC		ALDH6A1
IPF MUC		AP2A1
IPF MUC		CTSS
IPF MUC		MYOF
IPF MUC		HEL-S-156an;PNP
IPF MUC		HNRNPA0
IPF MUC		LAMB2
IPF MUC		MYL9
IPF MUC		APOC2;APOC4-APOC2
IPF MUC		PPA2
IPF MUC		TCP1
IPF MUC		ITGB1
IPF MUC		CAT
IPF MUC		PSMC4
IPF MUC		RPN1
IPF MUC		LMOD1
IPF MUC		PSMB2
IPF MUC		F5
IPF MUC		DRIP4;PDCD6IP
IPF MUC		PCNA
IPF MUC		ABCE1
IPF MUC		IARS2
IPF MUC		FLJ00395;MYO1F variant protein;MYO1F
IPF MUC		DPP7
IPF MUC		EPRS
IPF MUC		HEL-S-66p;PPA1
IPF MUC		ACADVL
IPF MUC		PDLIM3
IPF MUC		HNRNPA1;hCG_2020860;HNRPA1;RP11-78J21.1;HNRNPA1L2
IPF MUC		DNAJA1
IPF MUC		NHP2L1
IPF MUC		HADHA
IPF MUC		NDUFA4
IPF MUC		RPL8
IPF MUC		CFHR1
IPF MUC		CNP
IPF MUC		LMCD1
IPF MUC		CTNNB1
IPF MUC		ATP6V1A
IPF MUC		H2AFY2
IPF MUC		ERAP1;ARTS-1
IPF MUC		HEXB
IPF MUC		ATP5C1
IPF MUC		RPL23A
IPF MUC		RARS
IPF MUC		PGLS
IPF MUC		RRAS
IPF MUC		GLOD4
IPF MUC		RAB10
IPF MUC		SNRNP200
IPF MUC		RAB2;RAB2A;DKFZp313C1541;RAB2B
IPF MUC		KCTD12
IPF MUC		TNC variant protein;TNC
IPF MUC		EIF3I
IPF MUC		STRAP
IPF MUC		CTSZ
IPF MUC		ESD
IPF MUC		ACOT9
IPF MUC		RRBP1
IPF MUC		ARHG;RHOG
IPF MUC		HEL-76;CA2
IPF MUC		HEL-S-80p;PPP1CB
IPF MUC		KPNB1
IPF MUC		HSDL2
IPF MUC		PBEF1;NAMPT
IPF MUC		HEL-75;GSR
IPF MUC		PFKM
IPF MUC		RPL24;HEL-S-310
IPF MUC		GART
IPF MUC		VAT1
IPF MUC		APEX1
IPF MUC		PDHB
IPF MUC		ATP2A2
IPF MUC		ACAA2
IPF MUC		ME1
IPF MUC		DYNC1I2
IPF MUC		COPG1;COPG
IPF MUC		RPL27
IPF MUC		FLII
IPF MUC		PRMT1;HRMT1L2
IPF MUC		JTV1;AIMP2
IPF MUC		NARS
IPF MUC		HEL-S-71;UBE2N;UBE2NL
IPF MUC		GPD1L
IPF MUC		PSMA5
IPF MUC		HMGB1;HMGB1P1
IPF MUC		NNMT
IPF MUC		SF3B3
IPF MUC		ALDH9A1
IPF MUC		PRKACA;KIN27;PRKACB
IPF MUC		SFXN3
IPF MUC		STAT1
IPF MUC		HEL-S-47e;ARHGDIA
IPF MUC		ANXA11
IPF MUC		COMT
IPF MUC		PSME1
IPF MUC		PSMD14
IPF MUC		SSR4
IPF MUC		STT3B
IPF MUC		HDLBP
IPF MUC		DNAJB11
IPF MUC		RAB8A
IPF MUC		PDIA5
IPF MUC		PTPRC
IPF HAN	26	SEPT7;Nbla02942;DKFZp686F17268
IPF HAN		Sept9
IPF HAN		KRT72
IPF HAN		LOC115098;CCDC124
IPF HAN		Sept11
IPF HAN		SNX27
IPF HAN		Sept2
IPF HAN		PRTN3
IPF HAN		SNRPA
IPF HAN		SNRPF
IPF HAN		EIF3L
IPF HAN		HEL-S-44;SOD1
IPF HAN		HSPH1
IPF HAN		Sept6
IPF HAN		DEFA1;DEFA3
IPF HAN		EWSR1
IPF HAN		CMA1
IPF HAN		SNRPD1
IPF HAN		SNRP70;SNRNP70
IPF HAN		APOA1
IPF HAN		YES1;LCK;FYN
IPF HAN		KRT85
IPF HAN		ILF3
IPF HAN		WDFY1
IPF HAN		APOC1
IPF HAN		SNRPD2
CTD HAN	13	POLR1C
CTD HAN		SEPP1
CTD HAN		AGO2;EIF2C2
CTD HAN		DDX6
CTD HAN		POLR2H
CTD HAN		POLR2A
CTD HAN		DKFZp313C0640;BCKDHA
CTD HAN		PAWR
CTD HAN		DBT
CTD HAN		ST13;hCG_1990625;ST13P4;ST13P5
CTD HAN		UBTF
CTD HAN		POLR2E
CTD HAN		BCKDHB
